# Maternal Biological Aging in Mid to Late Pregnancy and across Four Years Postpartum: Evidence for Postpartum Recovery and Disruption by Subsequent Pregnancy

**DOI:** 10.1101/2025.06.30.25330561

**Authors:** Laura Etzel, Patricia Garrett-Peters, Qiaofeng Ye, Abner T. Apsley, Aaliya Ahamed, John Kozlosky, Chris Chairo, Lorrie Schmid, Victoria K. Lee, Cathi Propper, Roger Mills-Koonce, Sarah J. Short, Idan Shalev

## Abstract

**Background:** Pregnancy involves substantial physiological, metabolic, and immunologic adaptation, which may alter trajectories of maternal biological aging. While emerging evidence suggests that pregnancy may transiently accelerate biological aging followed by partial postpartum recovery, longitudinal studies capturing these dynamics, particularly across successive pregnancies, are limited. This study examined changes in maternal biological aging over nearly four years postpartum and assessed whether subsequent pregnancies disrupted recovery trajectories.

**Methods:** Participants (N = 130; aged 18 to 41 years; 23% non-Hispanic Black, 61% non-Hispanic White) were followed longitudinally across pregnancy and nearly four years postpartum. Biological aging was assessed in saliva at up to three timepoints using four biomarkers: absolute telomere length via qPCR, epigenetic clocks (GrimAge2 and PhenoAge), and pace-of-aging (DunedinPACE). Generalized additive mixed models were used to estimate nonlinear change in biological aging across time, with spline terms differentiating early postpartum recovery and later changes moderated by subsequent pregnancy.

**Results:** In non-interaction models, telomere length was stable in the early (∼ 9 months) postpartum period (b=0.49, SE=0.54, *P*=.36), while there was a trend towards deceleration in GrimAge2 (b = −2.01, SE = 1.06, *P*=.06) and a significant deceleration in pace of aging (DunedinPACE; b = −0.24, SE = .04, *P*<.001). In later postpartum (∼43 months), telomere length declined significantly (b = −0.81, SE = .37, *P*=.029), while both GrimAge2 and pace of aging stabilized. A subsequent pregnancy in the later postpartum period was independently associated with shorter telomere length (b = −0.78, SE = .36, *P*=.032), but not with epigenetic clocks. Time-by-late subsequent pregnancy status interaction models revealed that the acceleration in aging markers during the later postpartum period was more pronounced among women who became pregnant again, particularly for DunedinPACE, where a significant interaction (b = 0.20, SE = .07, *P*=.006) suggested that subsequent pregnancy disrupted the slowed pace of aging observed postpartum. Interaction terms for Time-by-late subsequent pregnancy predicting telomere length and GrimAge2 were directionally consistent with this pattern of slowed recovery but did not reach statistical significance. Associations for PhenoAge were consistent in direction with the other aging indices but did not reach significance in either non-interaction or interaction models.

**Conclusion:** Pregnancy may function as a biological stressor that transiently accelerates maternal aging, while the postpartum period offers a potential window for recovery. However, subsequent pregnancies may disrupt this recovery process, compounding biological aging over time. These findings underscore the importance of postpartum recovery and interpregnancy intervals in shaping maternal aging trajectories and warrant further investigation in larger, more diverse samples with additional metabolic covariates.
