## Supplemental File S5 for "Maternal Biological Aging in Mid to Late Pregnancy and across Four Years Postpartum: Evidence for Postpartum Recovery and Disruption by Subsequent Pregnancy"

### Sheet: Sheet1
Var1	Var2	correlation	p_value
aTL	aTL	1
aTL_wins_residCP	aTL	0.942654	0
aTL_wins_residCP_AccMinus	aTL	0.932568	0
GrimAge2	aTL	-0.166345	0.0153247
GrimAge2_residCP	aTL	-0.0736897	0.285499
GrimAge2_residCP_AccMinus	aTL	0.0491985	0.476132
PhenoAge	aTL	-0.0284921	0.679986
PhenoAge_residCP	aTL	0.00725441	0.916374
PhenoAge_residCP_AccMinus	aTL	0.146746	0.0327128
DunedinPACE	aTL	-0.0918721	0.182666
DunedinPACE_residCP	aTL	-0.0153272	0.824422
Age	aTL	-0.146923	0.0149285
Gestational Age (days)	aTL	-0.0162558	0.788043
Prepregnancy BMI T0	aTL	0.0017171	0.977345
Income to Needs	aTL	-0.11345	0.0597958
Illness Burden	aTL	0.116262	0.0550277
Black	aTL	0.136301	0.0235306
White	aTL	-0.0801452	0.184322
Other	aTL	-0.0517665	0.391621
PregAgain_Early	aTL	-0.053357	0.377216
PregAgain_Late	aTL	-0.113468	0.0597553
aTL	aTL_wins_residCP	0.942654	0
aTL_wins_residCP	aTL_wins_residCP	1
aTL_wins_residCP_AccMinus	aTL_wins_residCP	0.98956	0
GrimAge2	aTL_wins_residCP	-0.0379918	0.582253
GrimAge2_residCP	aTL_wins_residCP	-0.0718001	0.298067
GrimAge2_residCP_AccMinus	aTL_wins_residCP	0.044892	0.515627
PhenoAge	aTL_wins_residCP	-0.00992502	0.885769
PhenoAge_residCP	aTL_wins_residCP	0.00362704	0.958132
PhenoAge_residCP_AccMinus	aTL_wins_residCP	0.135356	0.0490416
DunedinPACE	aTL_wins_residCP	-0.0104063	0.88027
DunedinPACE_residCP	aTL_wins_residCP	-0.019738	0.775093
Age	aTL_wins_residCP	-0.170678	0.00460951
Gestational Age (days)	aTL_wins_residCP	0.0236663	0.695469
Prepregnancy BMI T0	aTL_wins_residCP	0.00509782	0.932812
Income to Needs	aTL_wins_residCP	-0.16191	0.00702949
Illness Burden	aTL_wins_residCP	0.0940326	0.121146
Black	aTL_wins_residCP	0.238384	6.32957e-05
White	aTL_wins_residCP	-0.145151	0.0158095
Other	aTL_wins_residCP	-0.0836629	0.165736
PregAgain_Early	aTL_wins_residCP	-0.046417	0.442457
PregAgain_Late	aTL_wins_residCP	-0.153076	0.0108784
aTL	aTL_wins_residCP_AccMinus	0.932568	0
aTL_wins_residCP	aTL_wins_residCP_AccMinus	0.98956	0
aTL_wins_residCP_AccMinus	aTL_wins_residCP_AccMinus	1
GrimAge2	aTL_wins_residCP_AccMinus	0.0285334	0.679548
GrimAge2_residCP	aTL_wins_residCP_AccMinus	0.0127553	0.853519
GrimAge2_residCP_AccMinus	aTL_wins_residCP_AccMinus	0.0431752	0.53183
PhenoAge	aTL_wins_residCP_AccMinus	0.0802154	0.24486
PhenoAge_residCP	aTL_wins_residCP_AccMinus	0.08384	0.224117
PhenoAge_residCP_AccMinus	aTL_wins_residCP_AccMinus	0.126573	0.0658504
DunedinPACE	aTL_wins_residCP_AccMinus	-0.00362	0.958213
DunedinPACE_residCP	aTL_wins_residCP_AccMinus	-0.0537223	0.436483
Age	aTL_wins_residCP_AccMinus	-0.0327767	0.589049
Gestational Age (days)	aTL_wins_residCP_AccMinus	0.0047935	0.937045
Prepregnancy BMI T0	aTL_wins_residCP_AccMinus	0.0116929	0.847214
Income to Needs	aTL_wins_residCP_AccMinus	-0.115379	0.0564557
Illness Burden	aTL_wins_residCP_AccMinus	0.0934886	0.123323
Black	aTL_wins_residCP_AccMinus	0.240835	5.63137e-05
White	aTL_wins_residCP_AccMinus	-0.142739	0.0180753
Other	aTL_wins_residCP_AccMinus	-0.0875187	0.148502
PregAgain_Early	aTL_wins_residCP_AccMinus	-0.0539784	0.373431
PregAgain_Late	aTL_wins_residCP_AccMinus	-0.176738	0.00333227
aTL	GrimAge2	-0.166345	0.0153247
aTL_wins_residCP	GrimAge2	-0.0379918	0.582253
aTL_wins_residCP_AccMinus	GrimAge2	0.0285334	0.679548
GrimAge2	GrimAge2	1
GrimAge2_residCP	GrimAge2	0.40212	1.10551e-09
GrimAge2_residCP_AccMinus	GrimAge2	0.282791	2.80508e-05
PhenoAge	GrimAge2	0.757514	0
PhenoAge_residCP	GrimAge2	0.214747	0.00161849
PhenoAge_residCP_AccMinus	GrimAge2	0.0052923	0.938795
DunedinPACE	GrimAge2	0.829504	0
DunedinPACE_residCP	GrimAge2	0.153947	0.0246419
Age	GrimAge2	0.331627	7.33371e-07
Gestational Age (days)	GrimAge2	0.205978	0.00252004
Prepregnancy BMI T0	GrimAge2	0.0531429	0.440365
Income to Needs	GrimAge2	0.0817159	0.235002
Illness Burden	GrimAge2	0.12261	0.0748475
Black	GrimAge2	0.0601922	0.382064
White	GrimAge2	-0.0425001	0.537302
Other	GrimAge2	-0.0145771	0.832493
PregAgain_Early	GrimAge2	-0.128152	0.0618994
PregAgain_Late	GrimAge2	-0.0160225	0.816166
aTL	GrimAge2_residCP	-0.0736897	0.285499
aTL_wins_residCP	GrimAge2_residCP	-0.0718001	0.298067
aTL_wins_residCP_AccMinus	GrimAge2_residCP	0.0127553	0.853519
GrimAge2	GrimAge2_residCP	0.40212	1.10551e-09
GrimAge2_residCP	GrimAge2_residCP	1
GrimAge2_residCP_AccMinus	GrimAge2_residCP	0.744119	0
PhenoAge	GrimAge2_residCP	0.365877	3.79192e-08
PhenoAge_residCP	GrimAge2_residCP	0.534038	0
PhenoAge_residCP_AccMinus	GrimAge2_residCP	0.107804	0.116728
DunedinPACE	GrimAge2_residCP	0.190036	0.00539297
DunedinPACE_residCP	GrimAge2_residCP	0.382838	7.64855e-09
Age	GrimAge2_residCP	0.622585	0
Gestational Age (days)	GrimAge2_residCP	-0.029467	0.668929
Prepregnancy BMI T0	GrimAge2_residCP	0.239467	0.000422247
Income to Needs	GrimAge2_residCP	0.0366754	0.594526
Illness Burden	GrimAge2_residCP	0.135254	0.0492138
Black	GrimAge2_residCP	0.142653	0.0374934
White	GrimAge2_residCP	-0.0577358	0.401824
Other	GrimAge2_residCP	-0.0962598	0.161558
PregAgain_Early	GrimAge2_residCP	-0.133548	0.0516155
PregAgain_Late	GrimAge2_residCP	-0.122046	0.0755078
aTL	GrimAge2_residCP_AccMinus	0.0491985	0.476132
aTL_wins_residCP	GrimAge2_residCP_AccMinus	0.044892	0.515627
aTL_wins_residCP_AccMinus	GrimAge2_residCP_AccMinus	0.0431752	0.53183
GrimAge2	GrimAge2_residCP_AccMinus	0.282791	2.80508e-05
GrimAge2_residCP	GrimAge2_residCP_AccMinus	0.744119	0
GrimAge2_residCP_AccMinus	GrimAge2_residCP_AccMinus	1
PhenoAge	GrimAge2_residCP_AccMinus	0.0932528	0.175122
PhenoAge_residCP	GrimAge2_residCP_AccMinus	0.160399	0.0191627
PhenoAge_residCP_AccMinus	GrimAge2_residCP_AccMinus	0.173276	0.011303
DunedinPACE	GrimAge2_residCP_AccMinus	0.274722	4.81732e-05
DunedinPACE_residCP	GrimAge2_residCP_AccMinus	0.545353	0
Age	GrimAge2_residCP_AccMinus	0.0223058	0.746191
Gestational Age (days)	GrimAge2_residCP_AccMinus	0.0740782	0.281814
Prepregnancy BMI T0	GrimAge2_residCP_AccMinus	0.287741	1.99651e-05
Income to Needs	GrimAge2_residCP_AccMinus	-0.265332	8.85099e-05
Illness Burden	GrimAge2_residCP_AccMinus	0.272766	5.70655e-05
Black	GrimAge2_residCP_AccMinus	0.25511	0.000167376
White	GrimAge2_residCP_AccMinus	-0.179167	0.00877455
Other	GrimAge2_residCP_AccMinus	-0.0631579	0.359011
PregAgain_Early	GrimAge2_residCP_AccMinus	-0.16681	0.014798
PregAgain_Late	GrimAge2_residCP_AccMinus	0.0434209	0.528515
aTL	PhenoAge	-0.0284921	0.679986
aTL_wins_residCP	PhenoAge	-0.00992502	0.885769
aTL_wins_residCP_AccMinus	PhenoAge	0.0802154	0.24486
GrimAge2	PhenoAge	0.757514	0
GrimAge2_residCP	PhenoAge	0.365877	3.79192e-08
GrimAge2_residCP_AccMinus	PhenoAge	0.0932528	0.175122
PhenoAge	PhenoAge	1
PhenoAge_residCP	PhenoAge	0.685113	0
PhenoAge_residCP_AccMinus	PhenoAge	0.48504	5.72875e-14
DunedinPACE	PhenoAge	0.599521	0
DunedinPACE_residCP	PhenoAge	0.0544646	0.429064
Age	PhenoAge	0.51634	6.66134e-16
Gestational Age (days)	PhenoAge	0.0118566	0.863415
Prepregnancy BMI T0	PhenoAge	0.0716548	0.297897
Income to Needs	PhenoAge	0.1915	0.00504097
Illness Burden	PhenoAge	0.0907057	0.188308
Black	PhenoAge	-0.0482645	0.483515
White	PhenoAge	0.0309076	0.653768
Other	PhenoAge	0.0162404	0.813711
PregAgain_Early	PhenoAge	-0.140041	0.0411631
PregAgain_Late	PhenoAge	-0.0779817	0.257158
aTL	PhenoAge_residCP	0.00725441	0.916374
aTL_wins_residCP	PhenoAge_residCP	0.00362704	0.958132
aTL_wins_residCP_AccMinus	PhenoAge_residCP	0.08384	0.224117
GrimAge2	PhenoAge_residCP	0.214747	0.00161849
GrimAge2_residCP	PhenoAge_residCP	0.534038	0
GrimAge2_residCP_AccMinus	PhenoAge_residCP	0.160399	0.0191627
PhenoAge	PhenoAge_residCP	0.685113	0
PhenoAge_residCP	PhenoAge_residCP	1
PhenoAge_residCP_AccMinus	PhenoAge_residCP	0.761239	0
DunedinPACE	PhenoAge_residCP	0.0394615	0.56681
DunedinPACE_residCP	PhenoAge_residCP	0.0794972	0.247998
Age	PhenoAge_residCP	0.564457	0
Gestational Age (days)	PhenoAge_residCP	-0.178273	0.00912285
Prepregnancy BMI T0	PhenoAge_residCP	0.0987391	0.150979
Income to Needs	PhenoAge_residCP	0.148526	0.0302394
Illness Burden	PhenoAge_residCP	0.0174163	0.80096
Black	PhenoAge_residCP	0.0253428	0.713061
White	PhenoAge_residCP	-0.0197714	0.774201
Other	PhenoAge_residCP	-0.00344204	0.960171
PregAgain_Early	PhenoAge_residCP	-0.0934479	0.174217
PregAgain_Late	PhenoAge_residCP	-0.166066	0.0152554
aTL	PhenoAge_residCP_AccMinus	0.146746	0.0327128
aTL_wins_residCP	PhenoAge_residCP_AccMinus	0.135356	0.0490416
aTL_wins_residCP_AccMinus	PhenoAge_residCP_AccMinus	0.126573	0.0658504
GrimAge2	PhenoAge_residCP_AccMinus	0.0052923	0.938795
GrimAge2_residCP	PhenoAge_residCP_AccMinus	0.107804	0.116728
GrimAge2_residCP_AccMinus	PhenoAge_residCP_AccMinus	0.173276	0.011303
PhenoAge	PhenoAge_residCP_AccMinus	0.48504	5.72875e-14
PhenoAge_residCP	PhenoAge_residCP_AccMinus	0.761239	0
PhenoAge_residCP_AccMinus	PhenoAge_residCP_AccMinus	1
DunedinPACE	PhenoAge_residCP_AccMinus	0.046329	0.501245
DunedinPACE_residCP	PhenoAge_residCP_AccMinus	0.127091	0.0641064
Age	PhenoAge_residCP_AccMinus	-0.0487605	0.479026
Gestational Age (days)	PhenoAge_residCP_AccMinus	-0.129009	0.0601621
Prepregnancy BMI T0	PhenoAge_residCP_AccMinus	0.0871364	0.205283
Income to Needs	PhenoAge_residCP_AccMinus	-0.0952314	0.166105
Illness Burden	PhenoAge_residCP_AccMinus	0.0944519	0.170632
Black	PhenoAge_residCP_AccMinus	0.0825801	0.230071
White	PhenoAge_residCP_AccMinus	-0.114478	0.0956332
Other	PhenoAge_residCP_AccMinus	0.060639	0.378534
PregAgain_Early	PhenoAge_residCP_AccMinus	-0.0988261	0.150618
PregAgain_Late	PhenoAge_residCP_AccMinus	-0.0345915	0.61565
aTL	DunedinPACE	-0.0918721	0.182666
aTL_wins_residCP	DunedinPACE	-0.0104063	0.88027
aTL_wins_residCP_AccMinus	DunedinPACE	-0.00362	0.958213
GrimAge2	DunedinPACE	0.829504	0
GrimAge2_residCP	DunedinPACE	0.190036	0.00539297
GrimAge2_residCP_AccMinus	DunedinPACE	0.274722	4.81732e-05
PhenoAge	DunedinPACE	0.599521	0
PhenoAge_residCP	DunedinPACE	0.0394615	0.56681
PhenoAge_residCP_AccMinus	DunedinPACE	0.046329	0.501245
DunedinPACE	DunedinPACE	1
DunedinPACE_residCP	DunedinPACE	0.496388	1.19904e-14
Age	DunedinPACE	-0.017281	0.802013
Gestational Age (days)	DunedinPACE	0.21219	0.0018449
Prepregnancy BMI T0	DunedinPACE	0.181471	0.00793143
Income to Needs	DunedinPACE	-0.0553966	0.421197
Illness Burden	DunedinPACE	0.187829	0.00608579
Black	DunedinPACE	0.0838668	0.222866
White	DunedinPACE	-0.128047	0.0621146
Other	DunedinPACE	0.078503	0.253981
PregAgain_Early	DunedinPACE	-0.145693	0.0335738
PregAgain_Late	DunedinPACE	0.00417903	0.951652
aTL	DunedinPACE_residCP	-0.0153272	0.824422
aTL_wins_residCP	DunedinPACE_residCP	-0.019738	0.775093
aTL_wins_residCP_AccMinus	DunedinPACE_residCP	-0.0537223	0.436483
GrimAge2	DunedinPACE_residCP	0.153947	0.0246419
GrimAge2_residCP	DunedinPACE_residCP	0.382838	7.64855e-09
GrimAge2_residCP_AccMinus	DunedinPACE_residCP	0.545353	0
PhenoAge	DunedinPACE_residCP	0.0544646	0.429064
PhenoAge_residCP	DunedinPACE_residCP	0.0794972	0.247998
PhenoAge_residCP_AccMinus	DunedinPACE_residCP	0.127091	0.0641064
DunedinPACE	DunedinPACE_residCP	0.496388	1.19904e-14
DunedinPACE_residCP	DunedinPACE_residCP	1
Age	DunedinPACE_residCP	-0.1201	0.0803219
Gestational Age (days)	DunedinPACE_residCP	0.0630609	0.359751
Prepregnancy BMI T0	DunedinPACE_residCP	0.348126	1.83945e-07
Income to Needs	DunedinPACE_residCP	-0.212564	0.0018101
Illness Burden	DunedinPACE_residCP	0.281262	3.24975e-05
Black	DunedinPACE_residCP	0.118637	0.0841012
White	DunedinPACE_residCP	-0.126439	0.0654966
Other	DunedinPACE_residCP	0.032529	0.636873
PregAgain_Early	DunedinPACE_residCP	-0.173693	0.0111047
PregAgain_Late	DunedinPACE_residCP	-0.0539201	0.433699
aTL	Age	-0.146923	0.0149285
aTL_wins_residCP	Age	-0.170678	0.00460951
aTL_wins_residCP_AccMinus	Age	-0.0327767	0.589049
GrimAge2	Age	0.331627	7.33371e-07
GrimAge2_residCP	Age	0.622585	0
GrimAge2_residCP_AccMinus	Age	0.0223058	0.746191
PhenoAge	Age	0.51634	6.66134e-16
PhenoAge_residCP	Age	0.564457	0
PhenoAge_residCP_AccMinus	Age	-0.0487605	0.479026
DunedinPACE	Age	-0.017281	0.802013
DunedinPACE_residCP	Age	-0.1201	0.0803219
Age	Age	1
Gestational Age (days)	Age	-0.0067971	0.877352
Prepregnancy BMI T0	Age	0.0336945	0.44413
Income to Needs	Age	0.311518	4.04121e-13
Illness Burden	Age	-0.0112567	0.799808
Black	Age	-0.139362	0.00147429
White	Age	0.191934	1.08876e-05
Other	Age	-0.0892068	0.0424119
PregAgain_Early	Age	-0.0438467	0.319249
PregAgain_Late	Age	-0.0659725	0.13374
aTL	Gestational Age (days)	-0.0162558	0.788043
aTL_wins_residCP	Gestational Age (days)	0.0236663	0.695469
aTL_wins_residCP_AccMinus	Gestational Age (days)	0.0047935	0.937045
GrimAge2	Gestational Age (days)	0.205978	0.00252004
GrimAge2_residCP	Gestational Age (days)	-0.029467	0.668929
GrimAge2_residCP_AccMinus	Gestational Age (days)	0.0740782	0.281814
PhenoAge	Gestational Age (days)	0.0118566	0.863415
PhenoAge_residCP	Gestational Age (days)	-0.178273	0.00912285
PhenoAge_residCP_AccMinus	Gestational Age (days)	-0.129009	0.0601621
DunedinPACE	Gestational Age (days)	0.21219	0.0018449
DunedinPACE_residCP	Gestational Age (days)	0.0630609	0.359751
Age	Gestational Age (days)	-0.0067971	0.877352
Gestational Age (days)	Gestational Age (days)	1
Prepregnancy BMI T0	Gestational Age (days)	-0.0747022	0.006419
Income to Needs	Gestational Age (days)	-0.0590141	0.0313936
Illness Burden	Gestational Age (days)	0.0426957	0.33591
Black	Gestational Age (days)	-0.00754343	0.783433
White	Gestational Age (days)	0.00101423	0.970522
Other	Gestational Age (days)	0.00703181	0.797792
PregAgain_Early	Gestational Age (days)	0.0142713	0.603065
PregAgain_Late	Gestational Age (days)	0.0135989	0.620249
aTL	Prepregnancy BMI T0	0.0017171	0.977345
aTL_wins_residCP	Prepregnancy BMI T0	0.00509782	0.932812
aTL_wins_residCP_AccMinus	Prepregnancy BMI T0	0.0116929	0.847214
GrimAge2	Prepregnancy BMI T0	0.0531429	0.440365
GrimAge2_residCP	Prepregnancy BMI T0	0.239467	0.000422247
GrimAge2_residCP_AccMinus	Prepregnancy BMI T0	0.287741	1.99651e-05
PhenoAge	Prepregnancy BMI T0	0.0716548	0.297897
PhenoAge_residCP	Prepregnancy BMI T0	0.0987391	0.150979
PhenoAge_residCP_AccMinus	Prepregnancy BMI T0	0.0871364	0.205283
DunedinPACE	Prepregnancy BMI T0	0.181471	0.00793143
DunedinPACE_residCP	Prepregnancy BMI T0	0.348126	1.83945e-07
Age	Prepregnancy BMI T0	0.0336945	0.44413
Gestational Age (days)	Prepregnancy BMI T0	-0.0747022	0.006419
Prepregnancy BMI T0	Prepregnancy BMI T0	1
Income to Needs	Prepregnancy BMI T0	-0.162987	2.25307e-09
Illness Burden	Prepregnancy BMI T0	0.204473	3.23046e-06
Black	Prepregnancy BMI T0	0.252177	0
White	Prepregnancy BMI T0	-0.246855	0
Other	Prepregnancy BMI T0	0.0138237	0.614481
PregAgain_Early	Prepregnancy BMI T0	-0.201197	1.29674e-13
PregAgain_Late	Prepregnancy BMI T0	-0.09492	0.000527818
aTL	Income to Needs	-0.11345	0.0597958
aTL_wins_residCP	Income to Needs	-0.16191	0.00702949
aTL_wins_residCP_AccMinus	Income to Needs	-0.115379	0.0564557
GrimAge2	Income to Needs	0.0817159	0.235002
GrimAge2_residCP	Income to Needs	0.0366754	0.594526
GrimAge2_residCP_AccMinus	Income to Needs	-0.265332	8.85099e-05
PhenoAge	Income to Needs	0.1915	0.00504097
PhenoAge_residCP	Income to Needs	0.148526	0.0302394
PhenoAge_residCP_AccMinus	Income to Needs	-0.0952314	0.166105
DunedinPACE	Income to Needs	-0.0553966	0.421197
DunedinPACE_residCP	Income to Needs	-0.212564	0.0018101
Age	Income to Needs	0.311518	4.04121e-13
Gestational Age (days)	Income to Needs	-0.0590141	0.0313936
Prepregnancy BMI T0	Income to Needs	-0.162987	2.25307e-09
Income to Needs	Income to Needs	1
Illness Burden	Income to Needs	-0.203839	3.4697e-06
Black	Income to Needs	-0.300637	0
White	Income to Needs	0.278862	0
Other	Income to Needs	0.00155437	0.954837
PregAgain_Early	Income to Needs	0.080324	0.0033751
PregAgain_Late	Income to Needs	0.0282192	0.303777
aTL	Illness Burden	0.116262	0.0550277
aTL_wins_residCP	Illness Burden	0.0940326	0.121146
aTL_wins_residCP_AccMinus	Illness Burden	0.0934886	0.123323
GrimAge2	Illness Burden	0.12261	0.0748475
GrimAge2_residCP	Illness Burden	0.135254	0.0492138
GrimAge2_residCP_AccMinus	Illness Burden	0.272766	5.70655e-05
PhenoAge	Illness Burden	0.0907057	0.188308
PhenoAge_residCP	Illness Burden	0.0174163	0.80096
PhenoAge_residCP_AccMinus	Illness Burden	0.0944519	0.170632
DunedinPACE	Illness Burden	0.187829	0.00608579
DunedinPACE_residCP	Illness Burden	0.281262	3.24975e-05
Age	Illness Burden	-0.0112567	0.799808
Gestational Age (days)	Illness Burden	0.0426957	0.33591
Prepregnancy BMI T0	Illness Burden	0.204473	3.23046e-06
Income to Needs	Illness Burden	-0.203839	3.4697e-06
Illness Burden	Illness Burden	1
Black	Illness Burden	-0.0599941	0.176135
White	Illness Burden	0.106601	0.0160246
Other	Illness Burden	-0.07156	0.106493
PregAgain_Early	Illness Burden	-0.0888102	0.0449996
PregAgain_Late	Illness Burden	-0.0658451	0.137556
aTL	Black	0.136301	0.0235306
aTL_wins_residCP	Black	0.238384	6.32957e-05
aTL_wins_residCP_AccMinus	Black	0.240835	5.63137e-05
GrimAge2	Black	0.0601922	0.382064
GrimAge2_residCP	Black	0.142653	0.0374934
GrimAge2_residCP_AccMinus	Black	0.25511	0.000167376
PhenoAge	Black	-0.0482645	0.483515
PhenoAge_residCP	Black	0.0253428	0.713061
PhenoAge_residCP_AccMinus	Black	0.0825801	0.230071
DunedinPACE	Black	0.0838668	0.222866
DunedinPACE_residCP	Black	0.118637	0.0841012
Age	Black	-0.139362	0.00147429
Gestational Age (days)	Black	-0.00754343	0.783433
Prepregnancy BMI T0	Black	0.252177	0
Income to Needs	Black	-0.300637	0
Illness Burden	Black	-0.0599941	0.176135
Black	Black	1
White	Black	-0.606046	0
Other	Black	-0.378549	0
PregAgain_Early	Black	0.0005346	0.98443
PregAgain_Late	Black	-0.16307	2.0628e-09
aTL	White	-0.0801452	0.184322
aTL_wins_residCP	White	-0.145151	0.0158095
aTL_wins_residCP_AccMinus	White	-0.142739	0.0180753
GrimAge2	White	-0.0425001	0.537302
GrimAge2_residCP	White	-0.0577358	0.401824
GrimAge2_residCP_AccMinus	White	-0.179167	0.00877455
PhenoAge	White	0.0309076	0.653768
PhenoAge_residCP	White	-0.0197714	0.774201
PhenoAge_residCP_AccMinus	White	-0.114478	0.0956332
DunedinPACE	White	-0.128047	0.0621146
DunedinPACE_residCP	White	-0.126439	0.0654966
Age	White	0.191934	1.08876e-05
Gestational Age (days)	White	0.00101423	0.970522
Prepregnancy BMI T0	White	-0.246855	0
Income to Needs	White	0.278862	0
Illness Burden	White	0.106601	0.0160246
Black	White	-0.606046	0
White	White	1
Other	White	-0.506816	0
PregAgain_Early	White	0.0757869	0.00559763
PregAgain_Late	White	0.200223	1.53877e-13
aTL	Other	-0.0517665	0.391621
aTL_wins_residCP	Other	-0.0836629	0.165736
aTL_wins_residCP_AccMinus	Other	-0.0875187	0.148502
GrimAge2	Other	-0.0145771	0.832493
GrimAge2_residCP	Other	-0.0962598	0.161558
GrimAge2_residCP_AccMinus	Other	-0.0631579	0.359011
PhenoAge	Other	0.0162404	0.813711
PhenoAge_residCP	Other	-0.00344204	0.960171
PhenoAge_residCP_AccMinus	Other	0.060639	0.378534
DunedinPACE	Other	0.078503	0.253981
DunedinPACE_residCP	Other	0.032529	0.636873
Age	Other	-0.0892068	0.0424119
Gestational Age (days)	Other	0.00703181	0.797792
Prepregnancy BMI T0	Other	0.0138237	0.614481
Income to Needs	Other	0.00155437	0.954837
Illness Burden	Other	-0.07156	0.106493
Black	Other	-0.378549	0
White	Other	-0.506816	0
Other	Other	1
PregAgain_Early	Other	-0.0887668	0.0011675
PregAgain_Late	Other	-0.0562556	0.0398647
aTL	PregAgain_Early	-0.053357	0.377216
aTL_wins_residCP	PregAgain_Early	-0.046417	0.442457
aTL_wins_residCP_AccMinus	PregAgain_Early	-0.0539784	0.373431
GrimAge2	PregAgain_Early	-0.128152	0.0618994
GrimAge2_residCP	PregAgain_Early	-0.133548	0.0516155
GrimAge2_residCP_AccMinus	PregAgain_Early	-0.16681	0.014798
PhenoAge	PregAgain_Early	-0.140041	0.0411631
PhenoAge_residCP	PregAgain_Early	-0.0934479	0.174217
PhenoAge_residCP_AccMinus	PregAgain_Early	-0.0988261	0.150618
DunedinPACE	PregAgain_Early	-0.145693	0.0335738
DunedinPACE_residCP	PregAgain_Early	-0.173693	0.0111047
Age	PregAgain_Early	-0.0438467	0.319249
Gestational Age (days)	PregAgain_Early	0.0142713	0.603065
Prepregnancy BMI T0	PregAgain_Early	-0.201197	1.29674e-13
Income to Needs	PregAgain_Early	0.080324	0.0033751
Illness Burden	PregAgain_Early	-0.0888102	0.0449996
Black	PregAgain_Early	0.0005346	0.98443
White	PregAgain_Early	0.0757869	0.00559763
Other	PregAgain_Early	-0.0887668	0.0011675
PregAgain_Early	PregAgain_Early	1
PregAgain_Late	PregAgain_Early	-0.0800605	0.00342047
aTL	PregAgain_Late	-0.113468	0.0597553
aTL_wins_residCP	PregAgain_Late	-0.153076	0.0108784
aTL_wins_residCP_AccMinus	PregAgain_Late	-0.176738	0.00333227
GrimAge2	PregAgain_Late	-0.0160225	0.816166
GrimAge2_residCP	PregAgain_Late	-0.122046	0.0755078
GrimAge2_residCP_AccMinus	PregAgain_Late	0.0434209	0.528515
PhenoAge	PregAgain_Late	-0.0779817	0.257158
PhenoAge_residCP	PregAgain_Late	-0.166066	0.0152554
PhenoAge_residCP_AccMinus	PregAgain_Late	-0.0345915	0.61565
DunedinPACE	PregAgain_Late	0.00417903	0.951652
DunedinPACE_residCP	PregAgain_Late	-0.0539201	0.433699
Age	PregAgain_Late	-0.0659725	0.13374
Gestational Age (days)	PregAgain_Late	0.0135989	0.620249
Prepregnancy BMI T0	PregAgain_Late	-0.09492	0.000527818
Income to Needs	PregAgain_Late	0.0282192	0.303777
Illness Burden	PregAgain_Late	-0.0658451	0.137556
Black	PregAgain_Late	-0.16307	2.0628e-09
White	PregAgain_Late	0.200223	1.53877e-13
Other	PregAgain_Late	-0.0562556	0.0398647
PregAgain_Early	PregAgain_Late	-0.0800605	0.00342047
PregAgain_Late	PregAgain_Late	1
